# Comparison of PU.1 genomic binding across immune cells reveals cell type-specific roles in autoimmune disease

**DOI:** 10.64898/2026.01.26.26344838

**Authors:** David A. Lewis, Molly S. Shook, Lucinda P. Lawson, Sreeja Parameswaran, Xiaoting Chen, Lee E. Edsall, Omer A. Donmez, Cailing Yin, Diego A. Rosado-Tristani, Andrew VonHandorf, Phillip J. Dexheimer, Carmy R. Forney, Jennifer M. Felton, Arame A. Diouf, Katelyn A. Dunn, David F. Smith, Marc E. Rothenberg, Jason S. Seidman, Ty D. Troutman, Christopher K. Glass, Stephen N. Waggoner, Matthew T. Weirauch, Leah C. Kottyan

## Abstract

Transcription factors play key roles in cellular biology. Their genomic binding events are enriched at disease- and trait-associated genetic risk loci in particular cellular contexts. To examine this phenomenon in depth, we constructed a PU.1 (SPI1) binding atlas by uniformly processing 260 PU.1 ChIP-seq datasets spanning many immune cell types. Comparison of ChIP-seq peaks across eight major immune cell types identifies shared and cell type-specific PU.1 binding events. DNA sequence analyses reveals context-specific binding shaped by both canonical PU.1 motifs and motifs from partner transcription factor families. Integration of this atlas with genome-wide association studies of blood cell traits and immune-mediated diseases reveals strong enrichment for PU.1 binding events at genetic risk loci and extensive genotype-dependent PU.1 genomic occupancy. We identify cellular contexts in which PU.1 enrichment is most pronounced, including at autoimmune disease loci within EBV-positive B cells. Together, these results define cellular, infectious, and genetic contexts of PU.1 binding that help connect noncoding variation to human phenotypes.
