## Supplementary Data 4 for "Comparison of PU.1 genomic binding across immune cells reveals cell type-specific roles in autoimmune disease"

### Sheet: README
Supplementary Data 4. Enrichment of PU.1 composite motifs at PU.1 ChIP-seq peaks relative to background sequences
Header	Definition
Motif Name	Motif ID with associated TFs in Cis-BP
Consensus	Consensus DNA binding site sequence (IUPAC)
P-value	P-value generated by HOMER
Q-value (Benjamini)	q-value from FDR correction of the p-value using the Benjamini procedure
# of Target Sequences with Motif	Number of input sequences containing this motif
% of Target Sequences with Motif	Percentage of input sequences containing this motif
# of Background Sequences with Motif	Average number of background sequences containing this motif
% of Background Sequences with Motif	Average percentage of background sequences containing this motif

### Sheet: B cell specific
Motif Name	Consensus	P-value	q-value (Benjamini)	# of Target Sequences with Motif	% of Target Sequences with Motif	# of Background Sequences with Motif	% of Background Sequences with Motif
Bcell-PU.1_GSE21512_Mm_Spi1_Irf8_HOMER	MGGAAGTGAAAC	1e-219	0	13180	2.84%	9733.4	2.13%
pDC-Irf8_GSE66899_Mm_Spi1_Irf8_HOMER	GGAAGTGAAAST	1e-218	0	7512	1.62%	5022.4	1.10%
ID-2423_Hs_SPIB_TBX21_Xie2025	RAGGTGTGAWGVGGAAG	0.001	0.0015	264	0.06%	210.1	0.05%
ID-2422_Hs_SPIB_HOXC10_Xie2025	AAAAGCGGAAGTCGTAAAV	0.01	0.0069	56	0.01%	37.1	0.01%
ID-1063_Hs_TEAD4_SPIB_Jolma2015	RGAATGCGGAAGTD	0.1	0.022	388	0.08%	339	0.07%
ID-2424_Hs_SPIB_TBX4_Xie2025	GAGGTGTBGGAAWGVGGAAGTR	0.1	0.1132	46	0.01%	36.8	0.01%
ID-2744_Hs_SPIB_HOXC10_Xie2025	TMRTAAAACHACTTCCBCWTWT	1	0.3142	126	0.03%	117	0.03%
ID-2421_Hs_SPIB_FOXD2_Xie2025	DGVGGAAGTTTGTTTAG	1	0.8008	310	0.07%	314.7	0.07%
ID-2425_Hs_SPIB_TEAD4_Xie2025	WGGAATGCGGAAGTD	1	0.8789	166	0.04%	178.5	0.04%

### Sheet: Monocyte specific
Motif Name	Consensus	P-value	q-value (Benjamini)	# of Target Sequences with Motif	% of Target Sequences with Motif	# of Background Sequences with Motif	% of Background Sequences with Motif
pDC-Irf8_GSE66899_Mm_Spi1_Irf8_HOMER	GGAAGTGAAAST	1e-87	0	4268	1.57%	3148.8	1.14%
Bcell-PU.1_GSE21512_Mm_Spi1_Irf8_HOMER	MGGAAGTGAAAC	1e-70	0	7267	2.67%	5953.6	2.15%
ID-2744_Hs_SPIB_HOXC10_Xie2025	TMRTAAAACHACTTCCBCWTWT	1e-06	0	109	0.04%	66.9	0.02%
ID-2421_Hs_SPIB_FOXD2_Xie2025	DGVGGAAGTTTGTTTAG	0.01	0.0026	211	0.08%	172	0.06%
ID-2423_Hs_SPIB_TBX21_Xie2025	RAGGTGTGAWGVGGAAG	1	0.2784	171	0.06%	160.7	0.06%
ID-2424_Hs_SPIB_TBX4_Xie2025	GAGGTGTBGGAAWGVGGAAGTR	1	0.2784	22	0.01%	18.4	0.01%
ID-2422_Hs_SPIB_HOXC10_Xie2025	AAAAGCGGAAGTCGTAAAV	1	0.4465	29	0.01%	27.6	0.01%
ID-2425_Hs_SPIB_TEAD4_Xie2025	WGGAATGCGGAAGTD	1	1	86	0.03%	129.5	0.05%
ID-1063_Hs_TEAD4_SPIB_Jolma2015	RGAATGCGGAAGTD	1	1	122	0.04%	253	0.09%

### Sheet: Neutrophil specific
Motif Name	Consensus	P-value	q-value (Benjamini)	# of Target Sequences with Motif	% of Target Sequences with Motif	# of Background Sequences with Motif	% of Background Sequences with Motif
ID-2421_Hs_SPIB_FOXD2_Xie2025	DGVGGAAGTTTGTTTAG	0.1	0.7565	215	0.10%	198	0.09%
ID-2423_Hs_SPIB_TBX21_Xie2025	RAGGTGTGAWGVGGAAG	1	1	193	0.09%	194.6	0.09%
ID-2424_Hs_SPIB_TBX4_Xie2025	GAGGTGTBGGAAWGVGGAAGTR	1	1	12	0.01%	25.1	0.01%
ID-2422_Hs_SPIB_HOXC10_Xie2025	AAAAGCGGAAGTCGTAAAV	1	1	12	0.01%	29.1	0.01%
ID-2744_Hs_SPIB_HOXC10_Xie2025	TMRTAAAACHACTTCCBCWTWT	1	1	22	0.01%	59.6	0.03%
ID-1063_Hs_TEAD4_SPIB_Jolma2015	RGAATGCGGAAGTD	1	1	33	0.01%	241.3	0.11%
ID-2425_Hs_SPIB_TEAD4_Xie2025	WGGAATGCGGAAGTD	1	1	44	0.02%	129.3	0.06%
pDC-Irf8_GSE66899_Mm_Spi1_Irf8_HOMER	GGAAGTGAAAST	1	1	2293	1.03%	3159.1	1.40%
Bcell-PU.1_GSE21512_Mm_Spi1_Irf8_HOMER	MGGAAGTGAAAC	1	1	5632	2.54%	6381.6	2.83%

### Sheet: Myeloid prog. specific
Motif Name	Consensus	P-value	q-value (Benjamini)	# of Target Sequences with Motif	% of Target Sequences with Motif	# of Background Sequences with Motif	% of Background Sequences with Motif
ID-2421_Hs_SPIB_FOXD2_Xie2025	DGVGGAAGTTTGTTTAG	1	1	98	0.05%	89.4	0.05%
ID-2423_Hs_SPIB_TBX21_Xie2025	RAGGTGTGAWGVGGAAG	1	1	112	0.06%	114.6	0.06%
ID-2422_Hs_SPIB_HOXC10_Xie2025	AAAAGCGGAAGTCGTAAAV	1	1	8	0.00%	10.2	0.01%
ID-2424_Hs_SPIB_TBX4_Xie2025	GAGGTGTBGGAAWGVGGAAGTR	1	1	14	0.01%	18.3	0.01%
ID-2744_Hs_SPIB_HOXC10_Xie2025	TMRTAAAACHACTTCCBCWTWT	1	1	20	0.01%	27.7	0.02%
ID-2425_Hs_SPIB_TEAD4_Xie2025	WGGAATGCGGAAGTD	1	1	49	0.03%	82.2	0.05%
ID-1063_Hs_TEAD4_SPIB_Jolma2015	RGAATGCGGAAGTD	1	1	57	0.03%	163.8	0.09%
pDC-Irf8_GSE66899_Mm_Spi1_Irf8_HOMER	GGAAGTGAAAST	1	1	1380	0.77%	1982.1	1.10%
Bcell-PU.1_GSE21512_Mm_Spi1_Irf8_HOMER	MGGAAGTGAAAC	1	1	3227	1.80%	3829	2.12%

### Sheet: Macrophage specific
Motif Name	Consensus	P-value	q-value (Benjamini)	# of Target Sequences with Motif	% of Target Sequences with Motif	# of Background Sequences with Motif	% of Background Sequences with Motif
Bcell-PU.1_GSE21512_Mm_Spi1_Irf8_HOMER	MGGAAGTGAAAC	1e-11	0	2349	2.70%	2036	2.33%
pDC-Irf8_GSE66899_Mm_Spi1_Irf8_HOMER	GGAAGTGAAAST	1e-05	0	1198	1.38%	1049.8	1.20%
ID-2744_Hs_SPIB_HOXC10_Xie2025	TMRTAAAACHACTTCCBCWTWT	0.001	0.0006	25	0.03%	12	0.01%
ID-2421_Hs_SPIB_FOXD2_Xie2025	DGVGGAAGTTTGTTTAG	0.01	0.0076	74	0.08%	53.2	0.06%
ID-2422_Hs_SPIB_HOXC10_Xie2025	AAAAGCGGAAGTCGTAAAV	1	0.3695	13	0.01%	10.2	0.01%
ID-2424_Hs_SPIB_TBX4_Xie2025	GAGGTGTBGGAAWGVGGAAGTR	1	0.3695	6	0.01%	4.3	0.00%
ID-2423_Hs_SPIB_TBX21_Xie2025	RAGGTGTGAWGVGGAAG	1	0.5191	60	0.07%	59	0.07%
ID-2425_Hs_SPIB_TEAD4_Xie2025	WGGAATGCGGAAGTD	1	1	37	0.04%	48.3	0.06%
ID-1063_Hs_TEAD4_SPIB_Jolma2015	RGAATGCGGAAGTD	1	1	28	0.03%	91.5	0.10%

### Sheet: Dendritic cell specific
Motif Name	Consensus	P-value	q-value (Benjamini)	# of Target Sequences with Motif	% of Target Sequences with Motif	# of Background Sequences with Motif	% of Background Sequences with Motif
Bcell-PU.1_GSE21512_Mm_Spi1_Irf8_HOMER	MGGAAGTGAAAC	1e-05	0	614	1.92%	519.4	1.60%
pDC-Irf8_GSE66899_Mm_Spi1_Irf8_HOMER	GGAAGTGAAAST	0.0001	0.0001	338	1.06%	274.3	0.84%
ID-2744_Hs_SPIB_HOXC10_Xie2025	TMRTAAAACHACTTCCBCWTWT	1	1	4	0.01%	3.5	0.01%
ID-2421_Hs_SPIB_FOXD2_Xie2025	DGVGGAAGTTTGTTTAG	1	1	11	0.03%	13.1	0.04%
ID-2423_Hs_SPIB_TBX21_Xie2025	RAGGTGTGAWGVGGAAG	1	1	16	0.05%	22.1	0.07%
ID-2425_Hs_SPIB_TEAD4_Xie2025	WGGAATGCGGAAGTD	1	1	7	0.02%	12.7	0.04%
ID-2424_Hs_SPIB_TBX4_Xie2025	GAGGTGTBGGAAWGVGGAAGTR	1	1	2	0.01%	6.3	0.02%
ID-2422_Hs_SPIB_HOXC10_Xie2025	AAAAGCGGAAGTCGTAAAV	1	1	1	0.00%	6.9	0.02%
ID-1063_Hs_TEAD4_SPIB_Jolma2015	RGAATGCGGAAGTD	1	1	4	0.01%	22.2	0.07%

### Sheet: Stem cell specific
Motif Name	Consensus	P-value	q-value (Benjamini)	# of Target Sequences with Motif	% of Target Sequences with Motif	# of Background Sequences with Motif	% of Background Sequences with Motif
ID-2421_Hs_SPIB_FOXD2_Xie2025	DGVGGAAGTTTGTTTAG	0.1	0.2649	11	0.07%	13.8	0.04%
Bcell-PU.1_GSE21512_Mm_Spi1_Irf8_HOMER	MGGAAGTGAAAC	0.1	0.3151	328	2.15%	696	1.98%
ID-2422_Hs_SPIB_HOXC10_Xie2025	AAAAGCGGAAGTCGTAAAV	1	0.6471	2	0.01%	2.1	0.01%
ID-2424_Hs_SPIB_TBX4_Xie2025	GAGGTGTBGGAAWGVGGAAGTR	1	0.7919	1	0.01%	1.2	0.00%
ID-2423_Hs_SPIB_TBX21_Xie2025	RAGGTGTGAWGVGGAAG	1	0.7919	12	0.08%	25.6	0.07%
ID-2425_Hs_SPIB_TEAD4_Xie2025	WGGAATGCGGAAGTD	1	1	6	0.04%	16.8	0.05%
ID-2744_Hs_SPIB_HOXC10_Xie2025	TMRTAAAACHACTTCCBCWTWT	1	1	1	0.01%	4.6	0.01%
ID-1063_Hs_TEAD4_SPIB_Jolma2015	RGAATGCGGAAGTD	1	1	8	0.05%	25.6	0.07%
pDC-Irf8_GSE66899_Mm_Spi1_Irf8_HOMER	GGAAGTGAAAST	1	1	127	0.83%	358.9	1.02%

### Sheet: Eosinophil specific
Motif Name	Consensus	P-value	q-value (Benjamini)	# of Target Sequences with Motif	% of Target Sequences with Motif	# of Background Sequences with Motif	% of Background Sequences with Motif
ID-2421_Hs_SPIB_FOXD2_Xie2025	DGVGGAAGTTTGTTTAG	1	1	3	0.03%	8.7	0.02%
ID-2423_Hs_SPIB_TBX21_Xie2025	RAGGTGTGAWGVGGAAG	1	1	3	0.03%	14.6	0.04%
ID-2425_Hs_SPIB_TEAD4_Xie2025	WGGAATGCGGAAGTD	1	1	1	0.01%	8.8	0.02%
Bcell-PU.1_GSE21512_Mm_Spi1_Irf8_HOMER	MGGAAGTGAAAC	1	1	114	1.04%	460.3	1.19%
ID-1063_Hs_TEAD4_SPIB_Jolma2015	RGAATGCGGAAGTD	1	1	1	0.01%	11.2	0.03%
pDC-Irf8_GSE66899_Mm_Spi1_Irf8_HOMER	GGAAGTGAAAST	1	1	46	0.42%	226.9	0.59%
ID-2422_Hs_SPIB_HOXC10_Xie2025	AAAAGCGGAAGTCGTAAAV	1	1	0	0.00%	0	0.00%
ID-2424_Hs_SPIB_TBX4_Xie2025	GAGGTGTBGGAAWGVGGAAGTR	1	1	0	0.00%	0.5	0.00%
ID-2744_Hs_SPIB_HOXC10_Xie2025	TMRTAAAACHACTTCCBCWTWT	1	1	0	0.00%	2.3	0.01%

### Sheet: Shared
Motif Name	Consensus	P-value	q-value (Benjamini)	# of Target Sequences with Motif	% of Target Sequences with Motif	# of Background Sequences with Motif	% of Background Sequences with Motif
ID-1063_Hs_TEAD4_SPIB_Jolma2015	RGAATGCGGAAGTD	0	0	4576	3.25%	431.8	0.31%
Bcell-PU.1_GSE21512_Mm_Spi1_Irf8_HOMER	MGGAAGTGAAAC	0	0	23435	16.62%	11100.8	7.94%
pDC-Irf8_GSE66899_Mm_Spi1_Irf8_HOMER	GGAAGTGAAAST	0	0	13405	9.51%	5442.5	3.89%
ID-2425_Hs_SPIB_TEAD4_Xie2025	WGGAATGCGGAAGTD	0	0	2015	1.43%	217.5	0.16%
ID-2744_Hs_SPIB_HOXC10_Xie2025	TMRTAAAACHACTTCCBCWTWT	1e-286	0	622	0.44%	92.5	0.07%
ID-2422_Hs_SPIB_HOXC10_Xie2025	AAAAGCGGAAGTCGTAAAV	1e-187	0	352	0.25%	43.3	0.03%
ID-2424_Hs_SPIB_TBX4_Xie2025	GAGGTGTBGGAAWGVGGAAGTR	1e-75	0	216	0.15%	44.4	0.03%
ID-2423_Hs_SPIB_TBX21_Xie2025	RAGGTGTGAWGVGGAAG	1e-10	0	555	0.39%	410.7	0.29%
ID-2421_Hs_SPIB_FOXD2_Xie2025	DGVGGAAGTTTGTTTAG	0.01	0.004	388	0.28%	335.9	0.24%
