## Supplementary Data 9 for "Comparison of PU.1 genomic binding across immune cells reveals cell type-specific roles in autoimmune disease"

### Sheet: README
Supplementary Data 9. Activity-By-Contact (ABC) variant-gene annotations (Nasser et al, Nature 2021) in immune cells for variants from Figure 6.
Header	Definition
rsid	dbSNP 155 rsid for the variant
Cell Type and Data Source	Cell type and data source for which the ABC score was computed
Target Gene	Gene associated with the variant via the ABC model
ABC Score	Activity-By-Contact (ABC) score computed by Nasser et al.

### Sheet: SNP-Gene associations (ABC)
rsid	Cell Type and Data Source	Target Gene	ABC Score
rs3808619	Karpas-422-ENCODE	ZC2HC1A	0.509671
rs3808619	CD14-positive_monocyte-ENCODE	ZC2HC1A	0.498235
rs3808619	CD14-positive_monocytes-Roadmap	ZC2HC1A	0.430331
rs3808619	H9-Roadmap	ZC2HC1A	0.395404
rs34750	Karpas-422-ENCODE	ERAP1	0.386583
rs4840568	CD19-positive_B_cell-Roadmap	BLK	0.377948
rs4840568	OCI-LY7-ENCODE	BLK	0.366236
rs3808619	B_cell-ENCODE	ZC2HC1A	0.36461
rs4840568	Karpas-422-ENCODE	BLK	0.340001
rs34750	MM.1S-ENCODE	ERAP1	0.327033
rs3808619	dendritic_cell_treated_with_Lipopolysaccharide_100_ng-mL_for_1_hour-Garber2017	ZC2HC1A	0.32253
rs3808619	OCI-LY7-ENCODE	ZC2HC1A	0.311908
rs3808619	MM.1S-ENCODE	ZC2HC1A	0.306448
rs34750	CD3-positive_T_cell-Roadmap	ERAP1	0.293883
rs3808619	GM12878-Roadmap	ZC2HC1A	0.292071
rs34750	OCI-LY7-ENCODE	ERAP1	0.290685
rs34750	CD19-positive_B_cell-Roadmap	ERAP1	0.281101
rs3808619	dendritic_cell_treated_with_Lipopolysaccharide_100_ng-mL_for_2_hour-Garber2017	ZC2HC1A	0.277007
rs3808619	dendritic_cell_treated_with_Lipopolysaccharide_100_ng-mL_for_4_hour-Garber2017	ZC2HC1A	0.270101
rs4840568	B_cell-ENCODE	BLK	0.269656
rs34750	T-cell-ENCODE	ERAP1	0.268418
rs3808619	CD19-positive_B_cell-Roadmap	ZC2HC1A	0.250152
rs3808619	CD4-positive_helper_T_cell-ENCODE	ZC2HC1A	0.206949
rs3808619	CD34-positive_mobilized-Roadmap	ZC2HC1A	0.198952
rs3808619	CD3-positive_T_cell-Roadmap	ZC2HC1A	0.185241
rs3808619	T-cell-ENCODE	ZC2HC1A	0.176516
rs4840568	GM12878-Roadmap	BLK	0.161701
rs3808619	CD14-positive_monocyte-ENCODE	PKIA	0.131811
rs3808619	Karpas-422-ENCODE	PKIA	0.130601
rs4840568	dendritic_cell_treated_with_Lipopolysaccharide_100_ng-mL_for_30_minute-Garber2017	BLK	0.126298
rs4840568	CD19-positive_B_cell-Roadmap	FAM167A	0.114255
rs3808619	CD14-positive_monocytes-Roadmap	PKIA	0.106942
rs3808619	CD14-positive_monocyte-ENCODE	LOC101241902	0.106107
rs6811587	CD8-positive_alpha-beta_T_cell-ENCODE	AFF1	0.025648
rs6811587	CD4-positive_helper_T_cell-ENCODE	AFF1	0.020832
rs3131583	THP1-Engreitz	USP50	0.015242
