## Supplementary Data 11 for "Comparison of PU.1 genomic binding across immune cells reveals cell type-specific roles in autoimmune disease"

### Sheet: Sheet1
Supplementary Data 11. Cells used for PU.1 ChIP-seq for this study
Cells	Description	Culture media and supplements
AG876	Burkitt lymphoma B cells infected with EBV Type 2 (AG876 strain)	RPMI 1640 + 10% FBS+ 1% Antibiotic-antimycotic + 0.2% normocin
Akata	EBV negative Burkitt lymphoma B cells	RPMI 1640 + 10% FBS+ 1% Antibiotic-antimycotic + 0.2% normocin
GM12878	B cells infected with EBV Type 1 (B95.8 strain)	RPMI 1640 + 10% FBS+ 1% Antibiotic-antimycotic + 0.2% normocin
Jiyoye	Burkitt lymphoma B cells infected with EBV Type 2 (Jiyoye strain)	RPMI 1640 + 10% FBS+ 1% Antibiotic-antimycotic + 0.2% normocin
K562	Lymphoblast cells derived from a chronic myelogenous leukemia patient	RPMI 1640 + 2 mM L-glutamine + 10% FBS
Mutu	EBV negative Burkitt lymphoma B cells	RPMI 1640 + 10% FBS+ 1% Antibiotic-antimycotic + 0.2% normocin
Raji	Burkitt lymphoma B cells infected with EBV Type 1 (Raji strain)	RPMI 1640 + 10% FBS+ 1% Antibiotic-antimycotic + 0.2% normocin
Ramos (EBV-)	Uninfected Burkitt lymphoma B cells	RPMI 1640 + 10% FBS+ 1% Antibiotic-antimycotic + 0.2% normocin
Ramos (EBV+)	Burkitt lymphoma B cells infected with EBV Type 1 (B95.8 strain)	RPMI 1640 + 10% FBS+ 1% Antibiotic-antimycotic + 0.2% normocin
Primary monocytes	Isolated from peripheral blood	NA
Primary eosinophils	Isolated from peripheral blood using an Eosinophil Isolation Kit following Ficoll-based density separation	NA
Primary dendritic cells	Tonsil derived dendritic cells were isolated using a myeloid dendritic cell isolation kit following Ficoll-based density separation	NA
